# Transcriptional Signatures of Hippocampal Tau Pathology in Primary Age-Related Tauopathy and Alzheimer’s Disease

**DOI:** 10.1101/2023.09.12.23295440

**Authors:** Genevieve L Stein-O’Brien, Ryan Palaganas, Ernest M. Meyer, Javier Redding-Ochoa, Olga Pletnikova, Haidan Guo, William R Bell, Juan C Troncoso, Richard L Huganir, Meaghan Morris

**Affiliations:** McKusick-Nathans Institute of Genetic Medicine, Johns Hopkins School of Medicine, Baltimore, MD, USA; Single Cell Training and Analysis Center, Johns Hopkins University School of Medicine, Baltimore, MD, USA; Department of Neuroscience, Johns Hopkins University School of Medicine, Baltimore, MD, USA; Kavli Neuroscience Discovery Institute, Baltimore, MD; UPMC Hillman Cancer Center Cytometry Facility, University of Pittsburgh Medical Center, Pittsburgh, PA, USA; Department of Pathology, Johns Hopkins University School of Medicine, Baltimore, MD, USA; Department of Pathology and Anatomical Sciences, University at Buffalo, Buffalo, NY; Department of Pathology and Laboratory Medicine, Indiana University School of Medicine, Indianapolis, IN, USA; Department of Neurology, Johns Hopkins University School of Medicine, Baltimore, MD

## Abstract

**Background:** Tau pathology is common in age-related neurodegenerative diseases. Tau pathology in primary age-related tauopathy (PART) and in Alzheimer’s disease (AD) has a similar biochemical structure and anatomic distribution, which is distinct from tau pathology in other diseases. However, the molecular changes associated with intraneuronal tau pathology in PART and AD, and whether these changes are similar in the two diseases, is largely unexplored.

**Methods:** Using GeoMx spatial transcriptomics, mRNA was quantified in CA1 pyramidal neurons with tau pathology and adjacent neurons without tau pathology in 6 cases of PART and 6 cases of AD, and compared to 4 control cases without pathology. Transcriptional changes were analyzed for differential gene expression and for coordinated patterns of gene expression associated with both disease state and intraneuronal tau pathology.

**Results:** Synaptic gene changes and two novel gene expression signatures associated with intraneuronal tau were identified in PART and AD. Overall, gene expression changes associated with intraneuronal tau pathology were similar in PART and AD. Synaptic gene expression was decreased overall in neurons in AD and PART compared to control cases. However, this decrease was largely driven by neurons lacking tau pathology. Synaptic gene expression was increased in tau-positive neurons compared to tau-negative neurons in disease. Two novel gene expression signatures associated with intraneuronal tau were identified by examining coordinated patterns of gene expression. Genes in the up-regulated expression pattern were enriched in calcium regulation and synaptic function pathways, specifically in synaptic exocytosis. These synaptic gene changes and intraneuronal tau expression signatures were confirmed in a published transcriptional dataset of cortical neurons with tau pathology in AD.

**Conclusions:** PART and AD show similar transcriptional changes associated with intraneuronal tau pathology in CA1 pyramidal neurons, raising the possibility of a mechanistic relationship between the tau pathology in the two diseases. Intraneuronal tau pathology was also associated with increased expression of genes associated with synaptic function and calcium regulation compared to tau-negative disease neurons. The findings highlight the power of molecular analysis stratified by pathology in neurodegenerative disease and provide novel insight into common molecular pathways associated with intraneuronal tau in PART and AD.

**Graphical Abstract:** 

Created with BioRender.com (License GLSO).
