## Additional File 6 for "Transcriptional Signatures of Hippocampal Tau Pathology in Primary Age-Related Tauopathy and Alzheimer’s Disease"

### Sheet: enrichment
Supplemental File 6. ShinyGo Analysis of Tau Up Pattern
The genes significantly associated with the Tau Up pattern in the PatternMarkers analysis were submitted for gene ontology analysis using the "GO Biological Process" pathway set in ShinyGO (version 0.77). The list of all gene quantified in hippocampal neurons was used as the background gene set. The top 20 pathways are listed.
Enrichment FDR	nGenes	Pathway Genes	Fold Enrichment	Pathway	Genes
0.000151276	11	61	5.0368	Reg. of synaptic vesicle exocytosis	SYT1 SYP RAB3A NCS1 CNR1 PRKCG PREPL CALM3 PRKCB ATP2A2 CALM1
0.000135199	20	465	3.17001	Calcium ion transport	ATP2C1 CAMK2B ATP2B1 FKBP1A NCS1 HPCA SARAF CALM2 GPM6A HOMER1 CACNA2D1 THY1 CALM3 PRKCB PRNP ATP2A2 SLC24A3 CALM1 VDAC1 GRIN2B
0.000109945	22	448	3.0733	Reg. of metal ion transport	CNTN1 FHL1 CAMK2B ATP2B1 GNB1 FKBP1A HPCA YWHAH SARAF GABBR2 ARF1 CALM2 HOMER1 CACNA2D1 THY1 CALM3 ATP1A1 SCN3B PRNP GNG2 CALM1 VDAC1
2.5134e-07	37	984	2.90434	Metal ion transport	ATP2C1 CNTN1 FHL1 ATP6V1H CAMK2B ATP2B1 ATP6AP1 GNB1 FKBP1A NDFIP2 SLC17A7 NCS1 HPCA SLC12A5 YWHAH ATP6V1E1 SARAF GABBR2 ARF1 CALM2 GPM6A HOMER1 CACNA2D1 THY1 CALM3 ATP1A1 SCN3B PRKCB ATP6V0E2 PRNP ATP2A2 SLC24A3 ATP6V0C GNG2 CALM1 VDAC1 GRIN2B
5.38699e-05	30	839	2.63044	Ion homeostasis	ATP2C1 FHL1 ATP6V1H ATP2B1 ATP6AP1 RAB7A GNB1 FKBP1A NCS1 CNR1 SLC12A5 ATP6V1E1 ARF1 CALM2 TMEM178A CACNA2D1 THY1 NPTN CALM3 ATP1A1 SCN3B PRKCB ATP6V0E2 PRNP ATP2A2 SLC24A3 ATP6V0C CCK CALM1 GRIN2B
0.000130237	27	719	2.61806	Cellular ion homeostasis	ATP2C1 ATP6V1H ATP2B1 ATP6AP1 RAB7A GNB1 FKBP1A NCS1 CNR1 SLC12A5 ATP6V1E1 ARF1 CALM2 TMEM178A CACNA2D1 THY1 NPTN CALM3 ATP1A1 PRKCB ATP6V0E2 PRNP ATP2A2 SLC24A3 ATP6V0C CALM1 GRIN2B
2.70193e-05	32	763	2.61134	Reg. of ion transport	CNTN1 FHL1 CAMK2B SYT1 ACSL4 ATP2B1 WDR1 GNB1 FKBP1A RAB3A CNR1 HPCA YWHAH SYT11 SARAF YWHAQ GABBR2 ARF1 CALM2 HOMER1 CACNA2D1 THY1 CALM3 ATP1A1 SCN3B PRNP CNIH2 GNG2 CCK CALM1 VDAC1 GRIN2B
0.00013674	27	781	2.58762	Cation homeostasis	ATP2C1 ATP6V1H ATP2B1 ATP6AP1 RAB7A GNB1 FKBP1A NCS1 CNR1 SLC12A5 ATP6V1E1 ARF1 CALM2 TMEM178A CACNA2D1 THY1 NPTN CALM3 ATP1A1 PRKCB ATP6V0E2 PRNP ATP2A2 SLC24A3 ATP6V0C CALM1 GRIN2B
0.000151276	27	793	2.55787	Inorganic ion homeostasis	ATP2C1 ATP6V1H ATP2B1 ATP6AP1 RAB7A GNB1 FKBP1A NCS1 CNR1 SLC12A5 ATP6V1E1 ARF1 CALM2 TMEM178A CACNA2D1 THY1 NPTN CALM3 ATP1A1 PRKCB ATP6V0E2 PRNP ATP2A2 SLC24A3 ATP6V0C CALM1 GRIN2B
0.000128968	30	882	2.47261	Cellular chemical homeostasis	ATP2C1 ATP6V1H PTPRN ATP2B1 ATP6AP1 RAB7A GNB1 FKBP1A DYNLL1 NCS1 CNR1 SLC12A5 ATP6V1E1 ARF1 CALM2 PIK3R1 TMEM178A CACNA2D1 THY1 NPTN CALM3 ATP1A1 PRKCB ATP6V0E2 PRNP ATP2A2 SLC24A3 ATP6V0C CALM1 GRIN2B
0.000119168	33	909	2.36511	Inorganic ion transmembrane transport	ATP2C1 FHL1 ATP6V1H ATP2B1 ATP6AP1 GNB1 FKBP1A SLC17A7 NCS1 HPCA SLC12A5 YWHAH ATP6V1E1 GABBR2 ARF1 CALM2 GPM6A GABRA2 CACNA2D1 THY1 CALM3 ATP1A1 GABRB3 SCN3B ATP6V0E2 PRNP ATP2A2 SLC24A3 ATP6V0C GNG2 CALM1 VDAC1 GRIN2B
9.43719e-06	43	1286	2.30135	Cation transport	ATP2C1 CNTN1 FHL1 ATP6V1H CAMK2B SYT1 ATP2B1 ATP6AP1 GNB1 FKBP1A NDFIP2 SLC17A7 RAB3A NCS1 PEX5L CNR1 HPCA SLC12A5 YWHAH ATP6V1E1 SYT11 SARAF GABBR2 ARF1 CALM2 GPM6A HOMER1 CACNA2D1 THY1 CALM3 ATP1A1 SCN3B PRKCB ATP6V0E2 PRNP ATP2A2 CNIH2 SLC24A3 ATP6V0C GNG2 CALM1 VDAC1 GRIN2B
0.000128968	35	1264	2.27143	Chemical homeostasis	ATP2C1 FHL1 ATP6V1H PTPRN ATP2B1 ATP6AP1 RAB7A GNB1 FKBP1A DYNLL1 NCS1 PRKAR1A CNR1 SLC12A5 ATP6V1E1 ARF1 CALM2 PIK3R1 TMEM178A HOMER1 CACNA2D1 THY1 NPTN CALM3 ATP1A1 SCN3B PRKCB ATP6V0E2 PRNP ATP2A2 SLC24A3 ATP6V0C CCK CALM1 GRIN2B
0.000130237	35	986	2.25368	Cation transmembrane transport	ATP2C1 FHL1 ATP6V1H CAMK2B ATP2B1 ATP6AP1 GNB1 FKBP1A SLC17A7 NCS1 PEX5L HPCA SLC12A5 YWHAH ATP6V1E1 GABBR2 ARF1 CALM2 GPM6A HOMER1 CACNA2D1 THY1 CALM3 ATP1A1 SCN3B ATP6V0E2 PRNP ATP2A2 CNIH2 SLC24A3 ATP6V0C GNG2 CALM1 VDAC1 GRIN2B
7.4597e-05	39	1251	2.21682	Ion transmembrane transport	ATP2C1 FHL1 ATP6V1H CAMK2B ATP2B1 WDR1 ATP6AP1 GNB1 FKBP1A SLC17A7 NCS1 PEX5L HPCA SLC12A5 YWHAH ATP6V1E1 YWHAQ GABBR2 ARF1 CALM2 GPM6A GABRA2 HOMER1 CACNA2D1 THY1 CALM3 ATP1A1 GABRB3 SCN3B ATP6V0E2 PRNP ATP2A2 CNIH2 SLC24A3 ATP6V0C GNG2 CALM1 VDAC1 GRIN2B
4.27152e-06	49	1720	2.20688	Ion transport	ATP2C1 CNTN1 FHL1 ATP6V1H CAMK2B SYT1 ACSL4 ATP2B1 WDR1 ATP6AP1 GNB1 FKBP1A NDFIP2 SLC17A7 RAB3A NCS1 PEX5L CNR1 HPCA SLC12A5 YWHAH ATP6V1E1 SYT11 SARAF YWHAQ GABBR2 ARF1 CALM2 GPM6A GABRA2 HOMER1 CACNA2D1 THY1 CALM3 ATP1A1 GABRB3 SCN3B PRKCB ATP6V0E2 PRNP ATP2A2 CNIH2 SLC24A3 ATP6V0C GNG2 CCK CALM1 VDAC1 GRIN2B
0.00013674	40	815	2.08659	Synaptic signaling	CAMKK1 NCDN CYP46A1 CAMK2B SYT1 GNB1 SYP SLC17A7 RAB3A NCS1 PRKAR1A HSPA8 TNR RPL22 CNR1 SLC12A5 PRKCG YWHAH MAP1B SYT11 GABBR2 PREPL ARF1 GABRA2 HOMER1 GNAQ NPTN CALM3 GABRB3 PRKCB YWHAG CLSTN1 PRNP ATP2A2 CNIH2 EGR3 CALM1 VDAC1 NPTXR GRIN2B
0.00014942	43	1764	2.0023	Transmembrane transport	ATP2C1 FHL1 ATP6V1H CAMK2B ATP2B1 WDR1 ATP6AP1 GNB1 FKBP1A SLC17A7 NCS1 PEX5L HPCA SLC12A5 YWHAH ATP6V1E1 SORT1 YWHAQ GABBR2 ARF1 CALM2 PIK3R1 GPM6A GABRA2 HOMER1 CACNA2D1 THY1 CALM3 ATP1A1 GABRB3 SCN3B PRKCB ATP6V0E2 PRNP TOMM20 ATP2A2 CNIH2 SLC24A3 ATP6V0C GNG2 CALM1 VDAC1 GRIN2B
2.70193e-05	54	1885	1.95206	Cell-cell signaling	CAMKK1 NCDN CYP46A1 DKK3 PTPRN CAMK2B SYT1 ACSL4 FBXW11 GNB1 DYNLL1 SYP SLC17A7 PPP2R1A RAB3A NCS1 PRKAR1A HSPA8 TNR RPL22 CNR1 UBE2B SLC12A5 PRKCG YWHAH MAP1B SYT11 GABBR2 CCN3 PREPL ARF1 GABRA2 HOMER1 CACNA2D1 THY1 GNAQ NPTN CALM3 PRICKLE2 GABRB3 SCN3B PRKCB YWHAG CLSTN1 PRNP ATP2A2 CNIH2 EGR3 ATP6V0C GNG2 CALM1 VDAC1 NPTXR GRIN2B
7.4597e-05	54	1910	1.87793	Reg. of transport	ATP2C1 CNTN1 FHL1 CAMK2B SYT1 ACSL4 ATP2B1 WDR1 ATP6AP1 RAB7A GNB1 FKBP1A DYNLL1 SYP NDFIP2 BNIP3L SLC17A7 RAB3A NCS1 HSPA8 CNR1 HPCA PRKCG YWHAH MAP1B VPS4A SYT11 SARAF YWHAQ GABBR2 CCN3 PREPL ARF1 CALM2 PIK3R1 HOMER1 CACNA2D1 THY1 CALM3 ATP1A1 YWHAZ SCN3B PRKCB YWHAG PRNP BSG ATP2A2 CNIH2 GNG2 CCK PPIA CALM1 VDAC1 GRIN2B
